# SeroTracker-RoB: a decision rule-based algorithm for reproducible risk of bias assessment of seroprevalence studies

**DOI:** 10.1101/2021.11.17.21266471

**Authors:** Niklas Bobrovitz, Kim Noël, Zihan Li, Christian Cao, Gabriel Deveaux, Anabel Selemon, David A. Clifton, Mercedes Yanes-Lane, Tingting Yan, Rahul K. Arora

## Abstract

**Background:** Risk of bias (RoB) assessments are a core element of evidence synthesis but can be time consuming and subjective. We aimed to develop a decision rule-based algorithm for RoB assessment of seroprevalence studies.

**Methods:** We developed the SeroTracker-RoB algorithm. The algorithm derives seven objective and two subjective critical appraisal items from the Joanna Briggs Institute Critical Appraisal Checklist for Prevalence studies and implements decision rules that determine study risk of bias based on the items. Decision rules were validated using the SeroTracker seroprevalence study database, which included non-algorithmic RoB judgements from two reviewers. We quantified efficiency as the mean difference in time for the algorithmic and non-algorithmic assessments of 80 randomly selected articles, coverage as the proportion of studies where the decision rules yielded an assessment, and reliability using intraclass correlations comparing algorithmic and non-algorithmic assessments for 2,070 articles.

**Results:** A set of decision rules with 61 branches was developed using responses to the nine critical appraisal items. The algorithmic approach was faster than non-algorithmic assessment (mean reduction 2.32 minutes [SD 1.09] per article), classified 100% (n=2,070) of studies, and had good reliability compared to non-algorithmic assessment (ICC 0.77, 95% CI 0.74-0.80). We built the SeroTracker-RoB Excel Tool which embeds this algorithm for use by other researchers.

**Conclusions:** The SeroTracker-RoB decision-rule based algorithm was faster than non-algorithmic assessment with complete coverage and good reliability. This algorithm enabled rapid, transparent, and reproducible RoB evaluations of seroprevalence studies and may support evidence synthesis efforts during future disease outbreaks. This decision rule-based approach could be applied to other types of prevalence studies.
