## Supplementary File 2 for "SeroTracker-RoB: a decision rule-based algorithm for reproducible risk of bias assessment of seroprevalence studies": Supplementary File 2.xlsm

### Sheet: Legend
SeroTracker Decision Rule-Based Algorithim Tool for Overall Risk of Bias Assessment
Ensure the worksheet is opened with macros enabled
In the Data Extraction and RoB sheet, enter a unique Study ID in the leftmost for each of the studies being assessed.
Enter categorical ratings for each item, with each individual study constituting a row in the "Date Extraction and RoB" sheet. You may choose to modify thresholds and criteria for "Yes/No/Unclear" classification to fit your research needs.
Once all of the fields have been filled in, the results of the critical appraisal checklist items can be found in the columns under the "Risk of Bias Summary" heading.
This tool has several sheets. Each of these sheets are described below with instructions.
Legend (this sheet): Describes each of the sheets in this tool.
Threshold and Data Entry: This is a data extraction sheet with embedded code to automaticaly generate ratings for the Risk of Bias evaluations adapted from the Joanna Briggs Institute Checklist for Prevalence Studies.
Risk of Bias Summary: Summary of each inputted study and the ratings for each individual item and overall risk of bias.
Support (Data Dictionary): Contains definitions of each of the variables in the data extraction sheet and instructions to extract data.
Support (Data Validation): Use this sheet to edit dropdown lists for each item.

### Sheet: Threshold and Data Entry
				Extracted study characteristics																							Click "plus/minus" sign above to expand or collapse summary columns.
				Identification	Study Sample Frame		Test Used Data				Prevalence Outcome					Subjectively Determined Critical Appraisal Items		Summary of Critical Appraial Item Results and Algorithmically Determined Risk of Bias
User-defined thresholds				Study ID	Sampling Frame / Groups of Interest (dropdown)	Sampling Method (dropdown)	Testing Strategy	Test sensitivity (%)	Test specificity (%)	Consistent Testing Procedures	Denominator	Study-specific sample size calculation meets criteria	Response Rate (%)	Test Adjustments	Population Adjustments/Post-Stratification	Manual Item A: Was the sample frame appropriate to address the target population?	Manual Item D: Was data analysis conducted with sufficient coverage of the identified sample?	Result Item A	Result Item B	Result Item C	Result Item D	Result Item E	Result Item F	Result Item G	Result Item H	Result Item I	ITEM J: OVERALL RISK OF BIAS
Threshold	Threshold Value	Instruction		Test_1	Household and community samples	Simplified probability	Single test (performance reported)	0.95	1		599	Yes	0.59	Yes	Yes	Yes	Yes	Yes	Yes	Yes	Yes	Yes	Yes	Yes	Yes	Yes	Low
Assumed prevalence	0.05	<-- Enter a percentage		test2	Persons living in slums	Simplified probability	Three test confirmatory			Yes	13141	Yes	0.75	No	No	Unclear	Yes	Unclear	Yes	Yes	Yes	Yes	Yes	No	No	Yes	High
MINIMUM SAMPLE SIZE	292																										Missing
																											Missing
Test Sensitivity Minimum	0.9	<-- Enter a percentage																									Missing
Test Specificity Minimum	0.97	<-- Enter a percentage																									Missing
																											Missing
Response Rate Minimum	0.6	<-- Enter a percentage																									Missing
																											Missing
																											Missing
																											Missing
																											Missing
																											Missing
																											Missing
																											Missing
																											Missing
																											Missing
																											Missing
																											Missing
																											Missing
																											Missing
																											Missing
																											Missing
																											Missing
																											Missing
																											Missing
																											Missing
																											Missing
																											Missing
																											Missing

### Sheet: Risk of Bias Summary
Summary
Identification	Summary of Critical Appraial Item Results and Algorithmically Determined Risk of Bias
Study ID	Result Item A: Was the sample frame appropriate to address the target population?	Result Item B:Were study participants recruited in an appropriate way?	Result Item C: Was the sample size adequate?	Result Item D:Was data analysis conducted with sufficient coverage of the identified sample?	Result Item E: Were valid methods used for the identification of the condition?	Result Item F: Was the condition measured in a standard, reliable way for all participants?	Result Item G: Was there appropriate adjustment for test characteristics?	Result Item H: Was there appropriate adjustment for population characteristics?	Result Item I: Was the response rate adequate, and if not, was the low response rate unlikely to introduce bias?	ITEM J: OVERALL RISK OF BIAS
Test_1	Yes	Yes	Yes	Yes	Yes	Yes	Yes	Yes	Yes	Low
test2	Unclear	Yes	Yes	Yes	Yes	Yes	No	No	Yes	High
0										Missing
0										Missing
0										Missing
0										Missing
0										Missing
0										Missing
0										Missing
0										Missing
0										Missing
0										Missing
0										Missing
0										Missing
0										Missing
0										Missing
0										Missing
0										Missing
0										Missing
0										Missing
0										Missing
0										Missing
0										Missing
0										Missing
0										Missing
0										Missing
0										Missing
0										Missing
0										Missing
0										Missing

### Sheet: Support (Data Validation)
population_groups	samping_methods
Household and community samples	Convenience
Blood donors	Self-referral
Residual sera	Sequential
Pregnant and parturient women	Simplified probability
Patients seeking general medical care	Stratified probability
Patients seeking care for a specific condition	Stratified non-probability
Health care workers and caregivers	Unclear
Persons living in slums	Entire sample
Assisted living and long-term care facilities
Hospital visitors
Persons who are incarcerated
Essential non-healthcare workers
Contacts of COVID patients
Students and daycares
Persons experiencing homelessness
Tissue donors

### Sheet: Support (Data Dictionary)
THRESHOLDS	Definition	Response Options	Instructions
Assumed prevalence	Enter the assumed prevalence of the condition across the scope of the review (i.e., global, regional)	Numerical	Input the assumed prevalence of the condition as a percentage
MINIMUM SAMPLE SIZE	A minimum sample size was calculated based on the above-entered assumed prevalence rate and a sample precision that was less than or equal to half the assumed prevalence. Studies meeting the required sample size are judged as yes. The sample size calculation is as follows: n= (Z^2 x P x (1-P)) / d^2 Where n = sample size; Z = Z statistic for level of confidence (95%); P = expected prevalence; d =…	N/A - AUTOMATED FIELD	N/A - AUTOMATED FIELD ***You may chose to enter a custom value. This will override the formula but you may choose to recopy the formula provided***
Test Sensitivity Minimum	The minimum sensitivity for the assay to be considered as having sufficient performance	Numerical	Input the minium acceptable test sensitivity as a percentage for the assay to be considered sufficiently sensitive
Test Specificity Minimum	The minimum specificity for the assay to be considered as having sufficient performance	Numerical	Input the minium acceptable test specificity as a percentage for the assay to be considered sufficiently specific
Response Rate Minimum	The minimum response rate calculated as the number of participants that responded divided by the number of participants approached or invited.	Numerical	Input the minimum acceptable response rate
IDENTIFICATION	Definition	Response Options	Instructions
Study ID	Study identification	Numerical / Text	Create a unique Study ID for each study
STUDY SAMPLE FRAME	Definition	Response Options	Instructions
Sampling Frame / Groups of Interest (dropdown)	Sampling frame / groups of interest in the study.	Categorical	Select the sampling frame used in the study. You are able to add options to the Data Validation page.
Sampling Method (dropdown)	Type of sampling that was conducted in the study	Categorical	Select the type of sampling that was conducted
TEST USED DATA	Definition	Response Options	Instructions
Testing Algorithm	Whether a single test or multiple testing algorithm was used to determine the outcome measure	Categorical: - Single test performance reported (sensitivity and specificity reported) - Single test performance not reported (sensitivity and specificity not reported) - Multi-test performance reported (sensitivity and specificity for the combined testing strategy was reported) - Multi-test with confirming neutralization test (commercial or in-house binding assay with confirmatory testing using …	Select the option that best encapsulates the testing strategy used in the study
Test sensitivity (%)	Reported sensitivity of the assay. For multiple tests, only enter the COMBINED sensitivity of all tests	Numerical	Respond only if performance is reported. For single tests: Enter the reported or known sensitivity of the test used. For multiple tests: Enter the reported COMBINED sensitivity or manually calculated combined sensitivity.
Test specificity (%)	Reported specificity of the assay. For multiple tests, only enter the COMBINED specificity of all tests	Numerical	Respond only if performance is reported. For single tests: Enter the reported or known specificity of the test used. For multiple tests: Enter the reported COMBINED specificity or manually calculated combined specificity.
Consistent Testing Procedure	The same measurement test and procedures were used for all participants.	Categorical: Yes / No	This item is usually “Yes”. Few studies use different tests on different participants and attempt to amalgamate the results ("No" if this was the case).
PREVALENCE OUTCOME	Definition	Response Options	Instructions
Denominator	Total number of participants tested in the study	Numerical	Enter the number of participants tested in the study
Study-specific sample size calculation meets criteria	Did the study authors calculate a required sample size based on local assumed prevalence? Was the minimum sample size or precision (less than or equal to half of the local assumed prevalence) met?	Categorical: Yes / No / Unclear	Select whether the study authors conducted and met their sample size calculation. Although we provide a generalized minimum sample size based on the assumed prevalence, this field is up to user discretion as to whether or not the specific study being reviewed adequetely calculated and met a sample size that is representative of the local geography.
Response Rate (%)	Response rate reported in the study. The number of participants that responded divided by the number of participants approached or invited.	Numerical
Test Adjustments	Was the seroprevalence estimate adjusted for the assay's imperfect performance characteristics?	Categorical: Yes / No
Population Adjustments/Post-Stratification	Was the seroprevalence estimate adjusted for differences in the sample population demographic characteristics and the target population's demographic characteristics?	Categorical: Yes / No
MANUAL RISK OF BIAS ITEMS	Definition	Response Options	Instructions
Manual Item A	Was the sample frame appropriate to address the target population?	Categorical: Yes = Sample frame described and approximated the target population. No = Sample frame did not approximate the target population (e.g., blood donors do not represent general population, doctors do not represent all health care providers). Unclear = Sample frame was not described.	The term “target population” should not be taken to infer every individual from everywhere or with similar disease or exposure characteristics. Instead, give consideration to specific population characteristics in the study, including age range, gender, morbidities, medications, and other potentially influential factors. For example, a sample frame may not be appropriate to address the target pop…
Manual Item D	Was data analysis conducted with sufficient coverage of the identified sample?	Categorical: Yes = The demographic characteristics of the sample were representative of the population in both the main and sub-group analyses. No = The demographic characteristics of the sample were not representative of the population in both the main and sub-group analyses. Unclear =Information is not provided about demographic characteristics of the sample.	This item requires subjective review of demographic breakdown in the study, coverage within subgroup estimates, and review of author comments on representativeness of the sample
AUTOMATED RISK OF BIAS	Definition	Response Options	Embedded Coding Logic	Variables Used in Coding
Result Item A	Was the sample frame appropriate to address the target population?	Automated. Users can override by manually entering "Yes", "No", or "Unclear".	"=IF(ISBLANK([@[Study ID]]),"",[@[ Manual JBI Item 1: Was the sample frame appropriate to address the target population?]])"	Manual Item A
Result Item B	Were study participants recruited in an appropriate way?	Automated. Users can override by manually entering "Yes", "No", or "Unclear".	"=JBI_Item2([@[Sampling Method (dropdown)]],[@[Study ID]])"	Study ID; Sampling Method (dropdown)
Result Item C	Was the sample size adequate?	Automated. Users can override by manually entering "Yes", "No", or "Unclear".	=JBI_Item3([@Denominator],[@[Study-specific sample size calculation meets criteria]],$B$6,[@[Study ID]])	Denominator; Study-specific sample size calculation meets criteria, MINIMUM SAMPLE SIZE
Result Item D	Was data analysis conducted with sufficient coverage of the identified sample?	Automated. Users can override by manually entering "Yes", "No", or "Unclear".	=IF(ISBLANK([@[Study ID]]),"",[@[Manual Item D: Was data analysis conducted with sufficient coverage of the identified sample?]])	Manual Item D
Result Item E	Were valid methods used for the identification of the condition?	Automated. Users can override by manually entering "Yes", "No", or "Unclear".	=JBI_Item6([@[Testing Strategy]],[@[Test sensitivity (%)]],[@[Test specificity (%)]],$B$9,$B$10,[@[Study ID]])	Testing strategy; Test sensitivity (%); Test specificity (%); Test Sensitivity Minimum; Test Specificity Minimum
Result Item F	Was the condition measured in a standard, reliable way for all participants?	Automated. Users can override by manually entering "Yes", "No", or "Unclear".	=JBI_Item7([@[Testing Strategy]],[@[Consistent Testing Procedures]],[@[Study ID]])	Testing Algorithm; Consistent testing procedures
Result Item G	Provides statistical adjustment for test characteristics and provides the information necessary to determine the numerator, denominator, prevalence estimate, and confidence interval	Automated. Users can override by manually entering "Yes", "No", or "Unclear".	"=IF(ISBLANK([@[Study ID]]),"",[@[Test Adjustments]])"	Test Adjustments
Result Item H	Provides appropriate statistical adjustment for population characteristics or the sample is somewhat representative of the population [probability sampling] and provides the information necessary to determine the numerator, denominator, prevalence estimate, and confidence interval	Automated. Users can override by manually entering "Yes", "No", or "Unclear".	"=IF(ISBLANK([@[Study ID]]),"",[@[Population Adjustments/Post-Stratification]])"	Population Adjustments/Post-Stratification
Result Item I	Was the response rate adequate, and if not, was the low response rate unlikely to introduce bias?	Automated. Users can override by manually entering "Yes", "No", or "Unclear".	=JBI_Item9([@[Response Rate (%)]],$B$11,[@[Result Item A]],[@[Result Item B]],[@[Result Item C]],[@[Result Item H]],[@[Study ID]])	Response Rate (%); Response Rate Minimum; Item A; Item B; Item C; Item H
Item J: OVERALL RISK OF BIAS	Overall risk of bias	Automated	See Figure 1 for decision tree.	All variables used to complete the Risk of Bias items.
